# Clinical Associations of Functional Dyspepsia with Gastric Dysrhythmia on Electrogastrography: A Comprehensive Systematic Review and Meta-Analysis

**DOI:** 10.1101/2021.01.19.21250140

**Authors:** C Varghese, DA Carson, S Bhat, TCL Hayes, AA Gharibans, CN Andrews, G O’Grady

**Affiliations:** Department of Surgery, Faculty of Medical and Health Sciences, The University of Auckland, Auckland 1023, New Zealand; Department of Medicine, University of Calgary, Calgary, Canada; Auckland Bioengineering Institute, The University of Auckland, Auckland 1010, New Zealand

**Keywords:** Biomarkers, Gastric Electrical Activity, Electrogastrography, Slow Waves, Gastroduodenal disorders, Functional dyspepsia

## Abstract

**Background:** Functional dyspepsia (FD) is a common gastroduodenal disorder, yet its pathophysiology remains poorly understood. Bioelectrical gastric slow wave abnormalities are thought to contribute to its multifactorial pathophysiology. Electrogastrography (EGG) has been used to record gastric electrical activity, however the clinical associations require further evaluation.

**Aims:** This study aimed to systematically assess the clinical associations of EGG in FD.

**Methods:** MEDLINE, EMBASE, and CENTRAL databases were systematically searched for articles using EGG in adults with FD. Primary outcomes were percentage normal *vs* abnormal rhythm (bradygastria, normogastria, tachygastria). Secondary outcomes were dominant power, dominant frequency, percentage coupling and the meal responses.

**Results:** 1751 FD patients and 555 controls from 47 studies were included. FD patients spent less time in normogastria while fasted (SMD −0.74; 95%CI −1.22 - −0.25) and postprandially (−0.86; 95%CI −1.35 - −0.37) compared to controls. FD patients also spent more fasted time in bradygastria (0.63; 95%CI 0.33 – 0.93) and tachygastria (0.45; 95%CI 0.12 – 0.78%). The power ratio (−0.17; 95%CI −0.83 - 0.48), and dominant frequency meal-response ratio (0.06; 95%CI −0.08 - 0.21) were not significantly different to controls. Correlations between EGG metrics and the presence and timing of FD symptoms were inconsistent. EGG methodologies were diverse and variably applied.

**Conclusion:** Abnormal gastric slow wave rhythms are a consistent abnormality present in FD, as defined by EGG, and therefore likely play a role in pathophysiology. The aberrant electrophysiology identified in FD warrants further investigation, including into underlying mechanisms, associated spatial patterns, and symptom correlations.
