## Supplementary Table 2 for "Clinical Associations of Functional Dyspepsia with Gastric Dysrhythmia on Electrogastrography: A Comprehensive Systematic Review and Meta-Analysis"

### Sheet: Sheet1
Reference	Number of ELECTRODES used (including reference)	Electrode type (e.g. design/material/gel/hydrogel)	Bipolar vs unipolar recordings?	Was the skin prepped prior to placing electrodes?	Electrode placement method:	Elaborate on placement method: what standardised electrode placement technique? what imaging? etc.	Fasting duration before study	Stimulus used	Elaborate on stimulus type above, e.g. what type of meal / how much water / describe other stimulus?	Total length of recording (m)	Pre-stimulus duration (m)	Post-stimulus duration (m)	Other comments on EGG factors / test methods
Al Kafee et al. 2018	3	Not specified	Unipolar (electrode potentials all compared to common reference)	Not reported	Standarised	First active electrode was positioned in the midline between the xiphoid and umbilicus, while the second active electrode was positioned on the left side of the body between the lower rib and the first electrode. The reference electrode was positioned in the left lower quadrant, at the left costal edge.	8 hours	Meal	2 slices of bread, one fried egg, 330mL of juice = 500kcal	90	30	60
Besherdas et al. 1998	3	Not specified	Bipolar (adjacent electrode potentials compared / no common reference)	Not reported	Standarised	1 midway between the xyphoid process and umbilicus and the other 5 cm to the left, just below the costal margin. A reference electrode was placed on the right side of the abdomen.	6 hours	Meal	Cheese sandwich (500kcal) with 150mL water	105	45	60
Bonapace et al. 1998	3	Clear trace (ConMed Corp)	Unipolar (electrode potentials all compared to common reference)	Exfoliant paste used, Hair shaved if required	Standarised	One active electrode was placed in the midline, halfway between the umbilicus and xiphoid process. A second active electrode was placed 5 cm above and to the left of the first, at a 45-degree angle. A reference electrode was placed 5 cm to the right of the first active electrode.	Overnight	Meal	2 scrambled eggs on 2 slices of white toast, 120cc of water (282 cal; 32% protein, 46% carbohydrate, 22% fat)	180	60	120
Chacon et al. 2009	Not specified	Not specified	Not stated	Not reported	Not specified	Not specified	Not specified	Meal	Light meal NOS	120	60	60
C. Chen et al. 2006	3	Ag/AgCl electrodes with electroconductive gel	Unipolar (electrode potentials all compared to common reference)	Exfoliant paste used	Standarised	One electrode was positioned in the mid-clavicular line 2 inches below the left costochondral margin. Another electrode was located at the mid-point between the umbilicus and the xiphoid process. The reference electrode was placed on a line formed by the previous electrodes and a line from right mid-clavicular line to a point 2 inches below the right costochondral margin.	Overnight	Water load	23°C water ingested over period of 5 mins, until subjects felt full	45	15	30
Chen et al. 2004	3	Ag/AgCl with electroconductive gel	Unipolar (electrode potentials all compared to common reference)	Exfoliant paste used	Standarised	One electrode was positioned in the midclavicular line 2 in. below the left costochondral margin. Another electrode was located at the midpoint between the umbilicus and the xiphoid process. The reference electrode was placed on a line formed by previous electrodes and a line from the right midclavicular line to a point 2 in. below the right costochondral margin.	2 hours	Water load	23 degree celsius water ingested over 5 mins until full. (200kcal meal (two slices of toast, 8oz apple juice) 2 hours before EGG measurement).	45	15	30
Chen et al. 2000	3	Ag/AgCl	Bipolar (adjacent electrode potentials compared / no common reference)	Exfoliant paste used	Standarised	Electrode 1 was placed at the midpoint between the xiphoid and the navel, electrode 2 was placed 5 cm to the left and 3 cm above this point. These two epigastric electrodes were connected to yield a bipolar signal. The third electrode was placed in the lower quadrant near the left costal margin and served as a reference.	Not specified	Meal	Turkey sandwich, potato chips, and 120 mL of orange juice (32% fat, 18% protein, and 50%carbohydrate).	150	30	120
T. Chen et al. 2006	4	Ag/AgCl with electroconductive gel	Unipolar (electrode potentials all compared to common reference)	Exfoliant paste used	Standarised	3 electrodes (the first at the lower costal margin of the left middle clavicular line, the second at 3 cm to the right of the midpoint of the line connecting the xiphoid process and umbilicus, and the third at the midpoint of the line between the two previous electrodes) recorded the myoelectrical signals, while another electrode was placed on the right forearm as a reference	Overnight	Meal	250 mL milk & piece of cake (347 kcal with the following composition: carbohydrate 51 g, protein 13.2 g, and fat 10 g)	60	30	30
Chou et al. 2001	3	Ag/AgCl electrodes (Accutac diaphoretic ECG electrodes, NDM, Dayton, OH, USA)	Unipolar (electrode potentials all compared to common reference)	Exfoliant paste used	Standarised	1st electrode, for one of the active EGG leads, was placed on the patient’s left side about one third of the distance from the ventral-to-left axial midline and 1 cm below the bottom rib. The 2nd electrode, for the other active EGG lead, was placed on the patient’s ventral midline about halfway between the umbilicus and the xiphoid process. The 3rd electrode, for the reference lead, was placed on…	Overnight	Meal	2 toast slices (protein, 7.4 g; fat, 3.0 g; carbohydrate, 38.9 g; energy, 212.4 kcal), 20g dried meat floss (protein, 12 g; fat, 5 g; carbohydrate, 3 g; energy, 105 kcal) and 300mL of milk (protein, 4.8 g; fat, 4.9 g; carbohydrate, 26.6 g; energy, 166.8 kcal); in total 484.2kcal.	120	30	90
De Giorgi et al. 2013	6	Pre-gelled Medtronic EGG electrodes	Unipolar (electrode potentials all compared to common reference)	Exfoliant paste used, Hair shaved if required	Standarised	Electrode 3 was placed at the mid-point between the xiphoid process and the umbilicus; electrode 4 was in the same horizontal line of electrode 3 but 4 cm on the right, and electrodes 2 and 1 were placed at 45° angles to the upper left of electrode 3 with an interval of 4–6 cm depending on the size of the subject	Overnight	Meal	480kcal	120	60	60
Gharibans et al. 2019	2	Disposable pre-gelled Ag/AgCl electrodes	Bipolar (adjacent electrode potentials compared / no common reference)	Exfoliant paste used, Hair shaved if required	Standarised	The array was horizontally centered on the subject’s midline and the top row was positioned 5 cm below the xiphoid.	Overnight	Meal	250-kcal nutrient bar (CLIF Bar: 5 g fat, 45 g carbohydrate, 10 g protein, 7 g fiber) and 30 mL of room temperature water.	90	30	60
Hocke et al. 2001	3	Not specified	Unipolar (electrode potentials all compared to common reference)	Cleaned with Softasept N (Braun Melsungen AG) alcohol solution.	Standarised	One of the active electrodes was placed in the middle of a line between the sternum and the umbilicus (i.e. the pylorus) and the other was placed 2 cm below the left bottom rib in the medioclavicular line (the antrum). The reference electrode was placed inferiorly.	Not specified	Meal	Not specified.	1440	Not specified	Not specified	3 meals eaten during course of study 24 hours period; rested for 1h before each meal and 30 minutes postprandially.
Holmvall et al. 2002	3	Ag/AgCl adhesive electrodes with electroconductive gel	Bipolar (adjacent electrode potentials compared / no common reference)	Exfoliant paste used	Standarised	The first active electrode was placed at the midpoint between the xiphoid process and the umbilicus, the second 5 cm to the left and 3 cm cranial to the first; the reference electrode was placed 10 cm caudal to the second electrode.	Overnight	Meal	Liquid nutrition drink (Fresubin, Fresenius Kabi, Stockholm, Sweden or Nutridrink, Nutricia Nordica AB, Stockholm, Sweden). Subjects were instructed to drink as much as possible until he or she felt satiated or experienced nausea or pain. The test meal was available in several different flavours, from which the subjects could choose freely. The energy content of the drinks ranged from 1.0 to 1.5 …	60	30	30
Jebbink et al. 1995	5	Disposable pre-gelled Ag/AgCl surface electrodes (Red Dot 3M, Canada Inc., Ontario, Canada)	Bipolar (adjacent electrode potentials compared / no common reference)	Not reported	Standarised	Three electrodes were placed at 6-cm intervals on Addison’s line, the transverse line halfway between the lower end of the sternum and the umbilicus (transpyloric line). The other two electrodes were placed 6 cm caudad to Addison’s line.	2 hours	Meal	Pancake containing 14% protein, 15% fat, and 71% carbohydrate (276 kcal).	300	120	180
Ji et al. 2014	6	Ag-AgCl ECG electrodes (Red Dot, 3M Health Care, St. Paul, Minnesota)	Bipolar (adjacent electrode potentials compared / no common reference)	Exfoliant paste used	Standarised	Electrode 1 was placed at the midpoint between the xiphoid and the navel; electrode 2 was placed 5 cm to the left and 3 cm above this point; a reference electrode was placed in the lower quadrant near the left costal margin.	Not specified	Meal	Standard test meal composed 50 g of bread, 100 g of ham sausage, and 200mL of water.	90	30	60
Jones et al. 2004	3	Standard Ag-AgCl electrodes (SensorMedics, Anaheim, CA)	Unipolar (electrode potentials all compared to common reference)	Exfoliant paste used	Standarised	One electrode was positioned midway between the xiphoid and umbilicus. A second electrode was placed just below the costal margin in the left midclavicular line. A reference electrode was placed just below the costal margin in the right midclavicular line.	12 h	Water load	The 5-minute water load test was performed by having subjects drink room temperature tap water ad libitum over a 5-minute period until reaching the point of fullness.	45	15	30
Jones et al. 2003	3	Ag-AgCl electrodes (Sensor- Medics, Anaheim, CA)	Unipolar (electrode potentials all compared to common reference)	Exfoliant paste used	Standarised	One electrode was positioned midway between the xiphoid and umbilicus. A second electrode was placed just below the costal margin in the left midclavicular line. A reference electrode was placed just below the costal margin in the right midclavicular line.	12 h	Water load	Room temperature tap water ad libitum over a 5-min period until reaching the point of fullness.	45	15	30
Jung et al. 2012	3	Electrodes with electroconductive gel	Unipolar (electrode potentials all compared to common reference)	Exfoliant paste used, Hair shaved if required	Standarised	One active recording electrode was placed in the ventral midline halfway between the xiphoid process and umbilicus, a second active recoding electrode was placed 6 cm to the left of the first electrode, 45o cephalad, and a third reference electrode was placed to the right of the first electrode.	Overnight	Meal	Solid meals (rice rolled up in dried seaweed with orange juice) were given to patients.	60	30	30
Kayar et al. 2016	3	Not specified	Unipolar (electrode potentials all compared to common reference)	Hair shaved if required, A special gel was applied to reduce impedance of the skin–electrode in- terface	Standarised	The first electrode was placed in the midline between the xiphoid and umbilicus and the second one on the left side of the body between the lower rib and the first electrode. The reference electrode was placed in the left lower quadrant at the left costal edge.	8 hours	Meal	Standard meal (Standard test meal included 500 kcal of protein, fat, and carbohydrate. The meal consisted of two slices of toasted bread, one fried egg, and 330 mL of sour cherry juice).	90	30	60
Kim et al. 2012	3	Ag/AgCl ECG electrodes	Bipolar (adjacent electrode potentials compared / no common reference)	Exfoliant paste used, Hair shaved if required	Standarised	1) Midway between xiphisternum and umbilicus, 2) at 5 cm and 45 degrees at subchondral margin and the reference at >5 cm at 90 degrees from 1).	Overnight	Meal	Soft diet that contained a total of 265 kcal, composed of 72% carbohydrate, 16% protein, and 12% fat	100	50	50
Koch et al. 2000	4	Ag/AgCl electrodes	Unipolar (electrode potentials all compared to common reference)	Exfoliant paste used	Standarised	Three electrodes were placed in the left upper quadrant and epigastric regions. The first electrode was positioned below the left rib margin in the midclavicular line. The third electrode was placed equidistant between the xiphoid process and the umbilicus, and the second electrode was positioned along a line between the first and third electrodes. The fourth electrode served as a reference elect…	Overnight	Other	200-Kcal meal consisting of two slices of toast and 8 ounces of apple juice. NB. this meal stimulus was provided 2 hours before EGG recordings. During the EGG recording period a water load was given - where 23 deg C water was ingested for 5 mins until pts felt full	Not specified	15	Not specified	NB: Over night fast, morning meal, 2 hour fast followed by EGG recording with 15 minute baseline, water load and subsequent undefined period of EGG recording.
Leahy et al. 1999	3	Adhesive gel electrodes	Bipolar (adjacent electrode potentials compared / no common reference)	Abraded with gauze	Standarised	One midway between the xiphoid process and umbilicus and the other 5 cm to the left, just below the costal margin. A reference electrode was placed on the right side of the abdomen.	6 hours	Meal	Cheese salad sandwich (575 kcal, 50% carbohydrate, 25% protein, 25% fat) and drank 150 ml of water.	120	60	60
Lee et al. 2006	3	Ag/AgCl adhesive electrodes with electroconductive gel	Unipolar (electrode potentials all compared to common reference)	Exfoliant paste used	Standarised	The first active electrode was placed at the mid-point between the xiphoid process and the umbilicus, and the second just below the costal margin in the left midclavicular line. The reference electrode was placed just below the costal margin in the right midclavicular line.	Overnight	Meal	Non-nutrient water (day 1) and a caloric nutrient drink (day 2) (1 kCal/mL, carbohydrate 64%, protein 14%, fat 22%; Ensure, Abott Korea, Seoul, Korea).	45	15	30
Li et al. 2011	4	Not specified	Not stated	Not reported	Standarised	Left hypochondrium between xiphisternum and umbilicus. Same location posteriorly as well.	Not specified	Meal	Milk (200 ml) and bread (100 g), 1 300 and 2 850 kJ, respectively.	30-40	Not specified	30-40
Li et al. 2008	2	Not specified	Bipolar (adjacent electrode potentials compared / no common reference)	Not reported	Not specified	Epigastric surface	Not specified	Meal	200 ml milk and 100 g bread of energy 1300 kJ and 2850 kJ	30	Not specified	Not specified
Lim et al. 2012	3	Not specified	Unipolar (electrode potentials all compared to common reference)	Exfoliant paste used, Hair shaved if required	Standarised	One midway between the xyphoid process and umbilicus, and the other 5 cm to the left, just below the costal margin. A reference electrode was placed on the right side of the abdomen.	Overnight	Meal	Rice rolled up in dried seaweed with orange juice, 500 kcal	60	30	30	Digitrapper EGG (Synetics Medical Inc, Stockholm, Sweden)
Lin et al. 2001	6	Ag/AgCl ECG (3M Red Dot, St. Paul, MN).	Unipolar (electrode potentials all compared to common reference)	Exfoliant paste used, Hair shaved if required	Standarised	Standardised from Chen et al. 1999 [Chen JDZ, Zhou X, Lin XM, Ouyang S, and Liang J. Detection of gastric slow wave propagation from the cutaneous electrogastrogram. Am J Physiol Gastrointest Liver Physiol 277: G424–G430, 1999]. Electrode 3 was placed 2 cm above the middle point between the xiphoid process and the umbilicus; electrode 4 was 4 cm on the right horizontal to electrode 3, and electro…	6 hours	No stimulus (passive recording)	N/A	≥30	Not specified	Not specified	Specially designed multichannel device (Medtronic-Synectics, Shoreview, MN)
Lin et al. 1998	3	Ag/AgCl ECG electrodes (Red Dot, 3M Health Care, St. Paul, Minnesota)	Bipolar (adjacent electrode potentials compared / no common reference)	Exfoliant paste used, Hair shaved if required	Standarised	Electrode 1 was placed at the midpoint between the xiphoid and the navel; electrode 2 was placed 5 cm to the left and 3 cm above this point; a reference electrode was placed in the lower quadrant near the left costal margin.	6 hours	Meal	Standard test meal of turkey sandwich (475 calories; fat 32.4% , protein 17.5% , carbohydrate 50.1%).	150	30	120	Portable EGG recorder (Digitrapper EGG, Medtronic-Synectics Medical, Inc., Shoreview, Minnesota) used.
Lin et al. 1999	3	Ag/AgCl ECG electrodes (DNM, Dayton, OH).	Bipolar (adjacent electrode potentials compared / no common reference)	Exfoliant paste used, Hair shaved if required	Standarised	One electrode was positioned at the midpoint between the xiphoid process and the umbilicus. The second electrode was placed on the subject’s left side, just below the lower rib and above the level of the first electrode. A reference electrode was placed in the lower quadrant close to the left costal margin.	8 hours	Meal	120 g of Sunny Fresh Free Cholesterol & Fat Free Egg Product (Sunny Fresh Foods, Inc., Monticello, MN) (60 kcal) labeled with 99mTc sulfur-colloid (1 mCi), two slices of whole wheat bread (120 kcal), 30 g of jelly (75 kcal), and 120 ml of water.	150	30	120	Electrodes connected to a portable battery-operated recorder (Synectics Medical, Irving, TX).
Liu et al. 2008	3	Ag/AgCl electrodes (Synetics Medical, Stockholm, Sweden).	Bipolar (adjacent electrode potentials compared / no common reference)	Exfoliant paste used	Standarised	One electrode was placed at the midpoint between the xiphoid and the navel, one was placed at 4–5 cm to the left and 4–5 cm above this point, and a reference electrode was placed in the lower quadrant close to the left costal margin.	6 hours	Meal	500 kcal with 30% fat (solid meal with 100 mL of liquid).	90	30	60	EGG signal was recorded using a portable EGG recording device (Digitrapper EGG; Synetics Medical, Irving, TX, USA).
Lu et al. 2001	4	Ag/AgCl electrodes with electroconductive gel (Red Dot-2237, 3M, St. Paul, Minnesota, USA).	Unipolar (electrode potentials all compared to common reference)	Exfoliant paste used	Standarised	Three electrodes were placed along the long axis of the stomach while the reference electrode was placed on the left forearm	Not specified	Meal	Standard test meal that included 250 mL milk and cake (347 kcal; carbohydrate 51 g; protein 13.2 g; and fat 10 g)	60	30	30	The channel with the fewest artifacts was chosen to analyze the gastric myoelectrical parameters of each studied subject – assume unipolar.
Muth et al. 2000	3	Disposable Ag/AgCl electrodes	Unipolar (electrode potentials all compared to common reference)	Exfoliant paste used	Standarised	One recording was from an electrode site on the midline of the abdomen at the lower fourth of the distance between the umbilicus and sternum and one from an electrode site on the subject’s left side approximately 8 cm from the midline at the level of the lower rib. Both electrode sites were referenced to an electrode that was placed 6 cm right of the midline and 2 cm above the umbilicus.	2 hours	Water load	The subject drank water until perceiving that his/her stomach was “full"	45	15	30	The subject arrived at the laboratory 2–3 hr after consuming a light breakfast
Oba-Kuniyoshi et al. 2004	3	Ag/AgCl electrodes	Unipolar (electrode potentials all compared to common reference)	Exfoliant paste used, Hair shaved if required	Standarised	A first electrode connected to one of the active leads was positioned in the midline, halfway between the xiphoid process and the umbilicus. The second electrode was placed on the patient’s left side, approximately 1 cm below the bottom rib, and 5 cm above the first electrode at a 45º angle. A third electrode, which was connected to the reference lead, was positioned below the right bottom rib, s…	6 hours	Other	Patients underwent two studies on different days. In each study, subjects drank either 150 ml (low volume) or 300 ml (high volume) water in random order after the ingestion of a standard test meal consisting of 150 ml of yoghurt (carbohydrates: 21 g, lipids: 12 g, protein: 12 g, total calorie content: 240 kcal).	60	30	30
Park et al. 2013	5	Surface multichannel EGG (Polygraf ID, Medtronic A/S, Copenhagen, Denmark)	Unipolar (electrode potentials all compared to common reference)	Exfoliant paste used, Hair shaved if required	Standarised	The corpus of the stomach (channel 1), the proximal antrum (channel 2), and the distal antrum and pylorus regions (channel 3). No word on imaging. Reference W. Sha, P. J. Pasricha, and J. D. Z. Chen, “Rhythmic and spatial abnormalities of gastric slow waves in patients with functional dyspepsia," Journal of Clinical Gastroenterology, vol 43. no. 2, pp. 123-129, 2009.	8 hours	Meal	Standard solid test meal (500 Kcal, 2 scrambled medium eggs, and 2 pieces of toasted bread with 500 mL of water)	60	20	40
Parkman et al. 1997	3	Clear trace (Medtronic Andover Medical, Inc., Haverhill, MA) surface electrodes	Unipolar (electrode potentials all compared to common reference)	Exfoliant paste used, Hair shaved if required	Standarised	Two active electrodes were used: One was placed on the midline of the abdomen, halfway between the umbilicus and the xyphoid process; the other was placed on the patient's left side, about 1 cm below the bottom rib and one quarter of the distance from the ventral midline. One reference electrode was placed on the left lower abdomen, below the umbilicus with similar distances between each active e…	Overnight	Meal	Standard test meal consisting of two scrambled eggs with two pieces of toasted bread and 200 ml of water (282 cal; 32% protein, 46% carbohydrate, 22% fat)	120	60	60
Pfaffenbach et al. 1997	3	Ag/AgCl bipolar surface electrodes (Red Dot, 2271, 3M, Ontario, Canada)	Bipolar (adjacent electrode potentials compared / no common reference)	Hair shaved if required	Guided by imaging	Sonographically placed overlying the gastric antrum. The third skin electrode for the reference lead was placed forming an isolateral triangle.	Overnight	Meal	a 370-kcal standardized test meal containing 45 g wheat bread, two scrambled eggs, 100 ml coffee, and 100 ml unsweetened orange juice	120	60	60	Simultaneous scintigraphy
Riezzo et al. 2001	3	Ag/AgCl electrodes (Clear Trace, ConMed, Utica, NY, USA) - 2x active, 1x reference..	Bipolar (adjacent electrode potentials compared / no common reference)	"cleaned abdominal surface"	Guided by imaging	Sonographically placed electrodes on the abdominal surface overlying the antropyloric axis. Reference electrode placed to form an equilateral triangle [Riezzo G, Cucchiara S, Chiloiro M, Minella R, Guerra V, Giorgio I: Gastric emptying and myoelectrical activity in children with nonulcer dyspepsia. Effect of cisapride. Dig Dis Sci 1995;40:1418–1434.]. EGG performed using a portable EGG recorder (…	Overnight	Meal	Standard solid-liquid meal (55% carbohydrates, 30% protein, 15% fat; 513 kcal)	Not specified	Not specified	360
Rudnicki et al. 2009	Not specified	Not specified	Not stated	Not reported	Not specified	Not specified	Not specified	Meal	Fluid test meal (Nutridrink, Nutricia, 200mL).	80	40	40	Four-channel electrogastrography (Polygraph, Synectis).
Russo et al. 2017	6	Ag/AgCl (Top Trace; Ceracarta, Forli, FC, Italy).	Bipolar (adjacent electrode potentials compared / no common reference)	"cleaned abdominal surface"	Standarised	Five bipolar electrodes placed on the cleaned abdominal surface, and the ground electrode was placed to the left costal margin (as per Chen et al 1999 [Chen JD, Zou X, Lin X, et al. Detection of gastric slow wave propagation from the cutaneous electrogastrogram. Am J Physiol. 1999;277:G424–G430.]	Overnight	Meal	EXPIROGer (Sofar SpA, Milan, Italy), a ready-to-eat, gluten-free and lactose-free 100g muffin meal containing 100mg of 13C-octanoic acid (378 kcal; 57g carbohydrates (61%), 14g fats (33%), and 6g proteins (6%)).	60	30	30	EGG performed using a portable EGG recorder (UPS 2020 Medical Management System; MMS, The Netherlands).
Sha et al. 2009	6	Ag/AgCl (3M Red Dot, St. Paul, MN)	Unipolar (electrode potentials all compared to common reference)	Exfoliant paste used, Hair shaved if required	Standarised	Active electrodes- Electrode #3: placed 2cm above the middle point between the xiphoid process and the umbilicus. Electrode #4: 4 cm to the R) horizontal to electrode #3. Electrodes #2 & #1: placed 45 degrees upper L) of electrode 3 with an interval of 4-6 cm depending on the size of the subject. Reference electrode: placed at the cross-point of two lines, one horizontal connecting electrode 1 an…	8 hours	Meal	500 kcal standard test meal (30% fat, 30% protein, 40% carbohydrate) with 250mL of non-caffeinated, non-carbonated juice.	300	180	120
Sha et al. 2009	6	Ag/AgCl electrodes	Unipolar (electrode potentials all compared to common reference)	Exfoliant paste used, Hair shaved if required	Standarised	Surface multichannel EGG with specially designed multichannel device (Medtronic-Synectics, Shoreview, MN) was used. Standardised electrode placement as per Chen JDZ, Xiaoping Z, Xuemei L, et al. Detection of gastric slow wave propagation from the cutaneous electrogastrogram. Am J Physiol. 1999;277:G424–G430]. Active electrodes- Electrode #3: midpoint between the xiphoid process and the umbilicus.…	8 hours	Meal	Turkey sandwich (500 kcal; 30% fat, 30% protein, 40% carbohydrate) with 250mL non-caffeinated, non-carbonated juice.	180	60	120
Shiotani et al. 2002	3	Ag/AgCl electrodes with electroconductive gel	Bipolar (adjacent electrode potentials compared / no common reference)	Exfoliant paste used. Electrode gel applied to the recording sites.	Other	Active electrodes #1 & #2: epigastric area of stomach bilaterally, just below the lower rib. Reference electrode: placed at the midpoint of the two active electrodes, just above the umbilicus.	Not specified	Meal	Not specified.	60	30	30
Van Der Voort et al. 2003	3	Not specified	Bipolar (adjacent electrode potentials compared / no common reference)	Not reported	Standarised	3 electrodes (2x active, 1x reference). Active electrodes- Electrode #1: placed half way between the umbilicus and xiphoid process on the ventral midline. Electrode #2: located 6 cm apart on the L) side 1 cm below the lowest rib. Reference electrode: placed so that it formed an equilateral triangle together with the two active electrodes.	Overnight	Meal	Toast (40g), melting cheese (90g), cornflakes (30g), orange juice (200mL), tea (250mL) (500 kcal; 86.3g carbohydrates, 9.2g protein, 13.3g fat)	120	60	60
Wu et al. 2003	3	Ag/AgCl electrodes (Accutac diaphoretic ECG Electrodes; NDM, Dayton, Ohio, USA).	Bipolar (adjacent electrode potentials compared / no common reference)	Exfoliant paste used	Standarised	The first electrode, for one of the active EGG leads, was placed on the patient's left side about one-third of the distance from the ventral to left axial midline and 1cm below the bottom rib. The second electrode, for the other active EGG lead, was placed on the patient's ventral midline about halfway between the umbilicus and the xyphoid process. The third electrode, for the reference lead, was…	Overnight	Meal	Standard meal (484.2 Kcal) consisting of two slices of taost (protein, 7.4g; fat, 3.0g; carbohydrate, 38.9g; energy, 212.4 Kcal), 20g of dried meat floss (protein, 12g; fat, 5g; carbohydrate, 3g; energy 105 Kcal), and 300mL of milk (protein, 4.8g; fat, 4.9g; carbohydrate, 26.6g; energy, 166.8 Kcal).	120	30	90	EGG was performed with a portable EGG recorder (Synetics Medical Inc, Irving, Tex., USA).
Qu et al. 2010	6	Not specified	Not stated	Exfoliant paste used, Hair shaved if required	Standarised	Active electrodes- Electrode #1: positioned 3cm to the R) of the midpoint between the xiphoid process and the umbilicus (the examining site of the duodenal bulb). Electrode #2: placed on the subject's L) side, just below the lower rib and above the level of electrode 1 (the examining site of body of stomach). Electrode #3: positioned 1/3-1/4 up from the midpoint and the xiphoid process (the exami…	8 hours	Meal	Convenient noodle (65g), ham (50g), water (400mL) (450 kcal)	120	60	60
Zhang et al. 2006	6	Ag/AgCl electrodes	Unipolar (electrode potentials all compared to common reference)	Exfoliant paste used, Hair shaved if required	Standarised	Multi-channel EGG (POLYGRAM NET; Medtronic Functional Diagnostics A/S, Denmark) system was applied. Active electrodes- Electrode #3: halfway between the xiphoid process and the umbilicus. Electrode #4: 4 cm on the R) horizontal to electrode #3. Electrodes #2 & #1: placed at 45 degrees to the upper L) of electrode 3, with an interval of 4 to 6 cm. Ground electrode: placed on the L) costal margin, …	Overnight	Meal	Noodle soup (400mL) and boiled egg (450 kcal; 14g protein, 21g fat, 64g carbohydrate).	90	30	60
Zhao et al. 2012	Not specified	Not specified	Not stated	Not reported	Not specified	Not specified	Not specified	No stimulus (passive recording)	N/A	Not specified	Not specified	Not specified
