## Supplementary Table 3 for "Clinical Associations of Functional Dyspepsia with Gastric Dysrhythmia on Electrogastrography: A Comprehensive Systematic Review and Meta-Analysis"

### Sheet: Sheet1
Reference	Patient selection	Index test	Reference standard	Flow and timing
Al Kafee et al. 2018	High	Unclear	Low	Low
Besherdas et al. 1998	High	Unclear	Low	Low
Bonapace et al. 1998	Unclear	Low	Low	Low
Chacon et al. 2009	High	Unclear	Low	Unclear
Chen et al. 2006	High	Low	Low	Low
Chen et al. 2004	Unclear	Unclear	Low	Low
Chen et al. 2000	Unclear	High	Low	High
Chen et al. 2006	High	Low	Low	Low
Chou et al. 2001	High	High	Low	Low
De Giorgi et al. 2013	High	High	Low	Low
Gharibans et al. 2019	High	Unclear	Low	Low
Hocke et al. 2001	Unclear	Low	Low	High
Holmvall et al. 2002	Unclear	Unclear	Low	Unclear
Jebbink et al. 1995	Unclear	Unclear	Low	Unclear
Ji et al. 2014	Low	Unclear	Low	Low
Jones et al. 2004	Low	Low	Low	Low
Jones et al. 2003	Low	Unclear	Low	High
Jung et al. 2012	Unclear	Low	Low	Low
Kayar et al. 2016	Low	Low	Low	Low
Kim et al. 2012	Low	High	Low	Low
Koch et al. 2000	High	Unclear	Low	Low
Leahy et al. 1999	Low	Low	Low	Low
Lee et al. 2006	Low	Unclear	Low	Low
Li et al. 2011	Unclear	Low	Low	Unclear
Li et al. 2008	Unclear	Unclear	Unclear	Unclear
Lim et al. 2012	Low	Low	Low	Low
Lin et al. 2001	Unclear	High	Low	Low
Lin et al. 1998	Unclear	High	Low	Low
Lin et al. 1999	Unclear	High	Low	Low
Liu et al. 2008	Low	High	Low	Low
Lu et al. 2001	Unclear	Unclear	Low	Low
Muth et al. 2000	Unclear	High	Low	Low
Oba-Kuniyoshi et al. 2004	Unclear	High	Low	Low
Park et al. 2013	Unclear	High	Low	Low
Parkman et al. 1997	Unclear	High	High	Low
Pfaffenbach et al. 1997	High	Unclear	Low	Low
Riezzo et al. 2001	Unclear	Low	Unclear	Low
Rudnicki et al. 2009	Unclear	High	Low	Low
Russo et al. 2017	Unclear	High	Low	Low
Sha et al. 2009	High	Low	Low	Low
Sha et al. 2009	Unclear	Low	Unclear	Low
Shiotani et al. 2002	Unclear	High	Unclear	Unclear
Van Der Voort et al. 2003	Unclear	Low	Low	Low
Wu et al. 2003	Unclear	High	Low	Low
Qu et al. 2010	Low	Unclear	Unclear	Low
Zhang et al. 2006	High	High	Low	Low
Zhao et al. 2012	Unclear	Unclear	Low	Unclear
